# Lack of genetic evidence for NLRP3-inflammasome involvement in Parkinson’s disease pathogenesis

**DOI:** 10.1101/2023.09.20.23295790

**Authors:** Konstantin Senkevich, Lang Liu, Chelsea X. Alvarado, Hampton L. Leonard, Mike A. Nalls, Global Parkinson’s Genetics Program (GP2), Ziv Gan-Or

## Abstract

Activation of the NLRP3-inflammasome has been implicated in Parkinson’s disease based on *in vitro* and *in vivo* studies. Clinical trials targeting the NLRP3-inflammasome in Parkinson’s disease are ongoing. However, the evidence supporting NLRP3’s involvement in Parkinson’s disease from human genetics data is limited. In this study, we conducted analyses of common and rare variants in NLRP3-inflammasome related genes in Parkinson’s disease cohorts. We performed pathway-specific analyses using polygenic risk scores and studied potential causal associations using Mendelian randomization with the NLRP3 components and the cytokines IL-1β and IL-18. Our findings showed no associations of common or rare variants, nor of the pathway polygenic risk score with Parkinson’s disease. Mendelian randomization suggests that altering the expression of the NLRP3-inflammasome, IL-1β or IL-18, does not affect Parkinson’s disease risk or progression. Therefore, our results do not support a role for the NLRP3-inflammasome in Parkinson’s disease pathogenesis or as a target for drug development.
