## Supplementary Tables for "Lack of genetic evidence for NLRP3-inflammasome involvement in Parkinson’s disease pathogenesis"

### Sheet: S_table 1
Supplementary Table 1. Study population for pathway specific PRS analysis of NLRP3 inflammasome genes
Cohort	N		Mean age/Mean age of onset(Std Err)	Male, N (%)	status
	Total	Controls/cases
PPMI	581	164	61.13(0.84)	109 (66.5%)	control
		417	59.80(0.49)	278 (66.5%)	case
APDGC	923	302	81.85(0.73)	150 (49.7%)	control
		621	77.45(0.34)	449 (72.3%)	case
IPDGC	10709	5480	64.31(0.20)	3055 (55.7%)	control
		5229	61.18(0.17)	3366 (64.4%)	case
NIND	1686	790	58.67(0.58)	331 (41.9%)	control
		896	66.14(0.37)	534 (59.6%)	case
NGRC	3940	1968	70.29(0.32)	752 (38.7%)	control
		1972	58.31(0.27)	1330 (67.4%)	case
McGill	3651	1270	48.86(0.46)	673 (53.0%)	control
		2381	65.73(0.21)	851 (35.7%)	case
UKBB	6636	3318	56.53(0.14)	1804 (54.4%)	control
		3318	62.97(0.09)	1244 (37.5%)	case
PPMI- Parkinson's Progression Markers Initiative; APDGC- Autopsy-Confirmed Parkinson Disease GWAS Consortium; IPDGC -International Parkinson Disease Genomics Consortium; NINDS- National Institute of Neurological Disorders and Stroke Repository Parkinson's Disease Collection, NGRC- NeuroGenetics Research Consortium; UKBB-UK Biobank

### Sheet: S_table 2
Supplementary Table 3. Study population for rare variant analysis
Cohort	All Parkinson's disease cases			Controls
	N	Mean age ± SD	Males, %	N	Mean age ± SD	Males, %
UKBB	602	62.9 (5.33)	232 (38.5%)	15000	57.12 ± 8.01	8,192 (54,6%)
AMP-PD	2341	64.66 (9.73)	1,459 (62%)	3486	64.66 ± 9.73	1,459 (62%)
UKBB- UK Biobank, AMP-PD- Accelerating Medicines Partnership for Parkinson's, SD- standard deviation

### Sheet: S_table_3
Supplementary Table 3. Pathway polygenic risk score analysis on the of NLRP3 inflamassome in Parkinson's disease
Cohort	Set	Threshold	PRS.R2	PRS.R2.adj	Full.R2	Null.R2	Prevalence	Coefficient	Standard.Error	P	Num_SNP	Empirical-P
APDGC	The_NLRP3_inflammasome	1	3.46078e-06	1.38881e-06	0.0480397	0.0480383	0.005	-0.552184	11.7569	0.96254	8	0.9989
McGill	The_NLRP3_inflammasome	1	1.91508e-05	8.36177e-06	0.195923	0.195916	0.005	1.13316	5.50905	0.837033	7	0.976702
UKBB	The_NLRP3_inflammasome	1	4.9705e-05	2.04213e-05	0.112427	0.112409	0.005	-2.25377	4.75023	0.635176	6	0.865813
PPMI	The_NLRP3_inflammasome	1	0.000810036	0.000335681	0.0317339	0.0314088	0.005	6.01116	10.6067	0.570894	6	0.825417
NGRC	The_NLRP3_inflammasome	1	0.00150484	0.000636931	0.139049	0.138501	0.005	-12.0796	6.0907	0.0473363	9	0.0921908
NIND	The_NLRP3_inflammasome	1	0.00217966	0.000839891	0.060421	0.0596312	0.005	-13.9703	8.64167	0.105961	9	0.19998
IPDGC	The_NLRP3_inflammasome	1	0.00261551	0.000947022	0.012952	0.0120163	0.005	14.564	3.29429	9.82588e-06	7	0.00019998
PPMI- Parkinson's Progression Markers Initiative; APDGC- Autopsy-Confirmed Parkinson Disease GWAS Consortium; IPDGC -International Parkinson Disease Genomics Consortium; NINDS- National Institute of Neurological Disorders and Stroke Repository Parkinson's Disease Collection, NGRC- NeuroGenetics Research Consortium; UKBB-UK Biobank

### Sheet: S_table 4
Supplementary Table 4. Burden analysis of rare variants in NLRP3 inflammasome related genes
Individual genes analysis			Pathway analysis
Meta-analysis
Type of analysis	P-val		Type of analysis	P-val
NLRP3_Rarenonsyn	0.891968		CADD	0.792462
NLRP3_Rarefunctional	0.891968		functional	0.427656
NLRP3_Rareall_rare	0.354357		all_rare	0.440731
CASP1_Rarefunctional	0.237458		Nonsyn	0.427656
CASP1_Rarenonsyn	0.237458
CASP1_Rareall_rare	0.362551
PYCARD_Rarefunctional	0.526883
PYCARD_Rarenonsyn	0.526883
PYCARD_Rareall_rare	0.464248
AMP_PD
Type of analysis	P.value	N.Marker.Test	Type of analysis	P.value	N.Marker.Test
NLRP3_Rarenonsyn	0.655968	22	functional	0.230734	37
NLRP3_Rarefunctional	0.655968	22	nonsyn	0.230734	37
NLRP3_Rareall_rare	0.218706	228	all_rare	0.203344	317
PYCARD_Rarenonsyn	0.536382	4
PYCARD_Rarefunctional	0.536382	4
PYCARD_Rareall_rare	0.55608	15
CASP1_Rarenonsyn	0.398218	11
CASP1_Rarefunctional	0.398218	11
CASP1_Rareall_rare	0.182437	74
UKBB
NLRP3_Rarenonsyn	0.403749	27	CADD	0.792526	3
NLRP3_Rarefunctional	0.403749	27	functional	0.770348	62
NLRP3_Rareall_rare	0.731362	91	nonsyn	0.770348	62
CASP1_Rarenonsyn	0.828725	30	LOF	0.79478	4
CASP1_Rarefunctional	0.828725	30	all_rare	0.423333	178
CASP1_RareLOF	0.795811	3
CASP1_Rareall_rare	0.224337	56
PYCARD_Rarenonsyn	0.787408	5
PYCARD_Rarefunctional	0.787408	5
PYCARD_RareCADD	1	2
PYCARD_Rareall_rare	0.248661	31

### Sheet: S_table_5
Supplementary Table 5. Summary based Mendelian randomization studies between NLRP3 related genes expression loci and Parkinson's disease risk and progression
Omic	Disease	Gene	probeID	ProbeChr	Probe_bp	topRSID	topSNP_chr	topSNP_bp	A1	A2	b_SMR	se_SMR	p_SMR	p_SMR_multi	p_HEIDI
Whole Brain meta-analysis mQTL	PD_risk	CASP1	cg06421197	11	104906381	rs11821722	11	104917645	T	C	-0.0292515	0.0419362	0.485474	0.485474	0.126037
brain_mMeta_SMR	motor	CASP1	cg06421197	11	104906381	rs11821722	11	104917645	T	C	-0.0845266	0.0876005	0.33459	0.33459	0.130029
brain_mMeta_SMR	motor	CASP1	cg17008031	11	104972907	rs3913640	11	104988630	T	A	-0.13748	0.103799	0.185345	0.185345	0.138577
Cortex eQTL metaBrain	PD_risk	CASP1	ENSG00000137752	11	105035250	rs1699090	11	104893999	A	C	-0.163382	0.103027	0.112783	0.209141	0.178144
brain_mMeta_SMR	composite	CASP1	cg06421197	11	104906381	rs11821722	11	104917645	T	C	-0.0985183	0.102566	0.336785	0.336785	0.22241
brain_mMeta_SMR	composite	CASP1	cg17008031	11	104972907	rs3913640	11	104988630	T	A	-0.166746	0.120274	0.165629	0.165629	0.281142
Multi Ancestry Whole Brain Meta-analysis eQTL	PD_risk	CASP1	ENSG00000137752	11	104896170	rs526167	11	104902769	C	T	0.0789406	0.104901	0.451734	0.451734	0.340357
Whole Blood eQTL eQTLgen	PD_risk	CASP1	ENSG00000137752	11	104934164	rs2409065	11	105063849	G	A	-0.024129	0.0866579	0.780675	0.398605	0.342899
blood_eQTLgen_SMR	composite	CASP1	ENSG00000137752	11	104934164	rs2409065	11	105063849	G	A	-0.227747	0.173283	0.188744	0.144927	0.422697
blood_eQTLgen_SMR	motor	CASP1	ENSG00000137752	11	104934164	rs2409065	11	105063849	G	A	-0.220751	0.148921	0.138249	0.145363	0.497622
multiancestry	composite	CASP1	ENSG00000137752	11	104896170	rs526167	11	104902769	C	T	-0.322966	0.24055	0.179396	0.179396	0.617272
multiancestry	moca	CASP1	ENSG00000137752	11	104896170	rs526167	11	104902769	C	T	1.39857	0.822251	0.088961	0.088961	0.620404
multiancestry	cognitive	CASP1	ENSG00000137752	11	104896170	rs526167	11	104902769	C	T	0.062872	0.200806	0.754207	0.754207	0.644618
multiancestry	AAO	CASP1	ENSG00000137752	11	104896170	rs526167	11	104902769	C	T	0.866653	0.523263	0.0976714	0.0976714	0.663088
blood_eQTLgen_SMR	AAO	CASP1	ENSG00000137752	11	104934164	rs2409065	11	105063849	G	A	0.381239	0.394006	0.333246	0.97816	0.71545
multiancestry	motor	CASP1	ENSG00000137752	11	104896170	rs526167	11	104902769	C	T	-0.383662	0.211145	0.0692087	0.0692087	0.725352
brain_mMeta_SMR	cognitive	CASP1	cg06421197	11	104906381	rs11821722	11	104917645	T	C	0.0448972	0.0871944	0.606616	0.606616	0.745918
brain_mMeta_SMR	cognitive	CASP1	cg17008031	11	104972907	rs3913640	11	104988630	T	A	0.0512255	0.100638	0.610748	0.610748	0.764464
brain_mMeta_SMR	AAO	CASP1	cg06421197	11	104906381	rs11821722	11	104917645	T	C	0.177445	0.219144	0.418102	0.418102	0.836368
blood_eQTLgen_SMR	cognitive	CASP1	ENSG00000137752	11	104934164	rs2409065	11	105063849	G	A	0.093775	0.148665	0.528183	0.443682	0.876714
multiancestry	mmse	CASP1	ENSG00000137752	11	104896170	rs526167	11	104902769	C	T	-0.0172789	0.25649	0.94629	0.94629	0.898726
brain_mMeta_SMR	AAO	CASP1	cg17008031	11	104972907	rs3913640	11	104988630	T	A	-0.027335	0.248398	0.912373	0.912373	0.981042
multiancestry	updrs3	CASP1	ENSG00000137752	11	104896170	rs526167	11	104902769	C	T	-0.158898	0.15791	0.314292	0.314292	0.982331
Nerve_Tibial	motor	IL18	ENSG00000150782	11	112013974	rs1293344	11	112037384	G	A	-0.000129694	0.0807297	0.998718	0.998718	0.0883074
Muscle_Skeletal	PD_risk	IL18	ENSG00000150782	11	112013974	rs11606049	11	112033129	T	C	0.0692538	0.0661547	0.29517	0.818474	0.0885529
Nerve_Tibial	updrs3	IL18	ENSG00000150782	11	112013974	rs1293344	11	112037384	G	A	0.0902939	0.0650476	0.165101	0.165101	0.101245
blood_mcrae_SMR	cognitive	IL18	cg26534425	11	112034925	rs10891343	11	112080384	T	C	-0.181384	0.189167	0.33763	0.33763	0.197552
Nerve_Tibial	mmse	IL18	ENSG00000150782	11	112013974	rs1293344	11	112037384	G	A	0.00538176	0.110227	0.961059	0.961059	0.257893
Muscle_Skeletal	cognitive	IL18	ENSG00000150782	11	112013974	rs11606049	11	112033129	T	C	0.0164563	0.128209	0.897868	0.313524	0.266394
blood_eQTLgen	PD_risk	IL18	ENSG00000150782	11	112024407	rs11606049	11	112033129	T	C	-0.0713879	0.067584	0.290838	0.770256	0.315827
Muscle_Skeletal	updrs3	IL18	ENSG00000150782	11	112013974	rs11606049	11	112033129	T	C	0.0680004	0.103504	0.51119	0.539737	0.318068
blood_mcrae_SMR	cognitive	IL18	cg11304234	11	112034801	rs10891343	11	112080384	T	C	-0.168117	0.174968	0.33663	0.33663	0.424645
blood_eQTLgen_SMR	cognitive	IL18	ENSG00000150782	11	112024407	rs11606049	11	112033129	T	C	-0.0169634	0.132142	0.897854	0.159651	0.433751
blood_mcrae_SMR	composite	IL18	cg26534425	11	112034925	rs10891343	11	112080384	T	C	0.218396	0.221285	0.32367	0.32367	0.472135
blood_eQTLgen_SMR	composite	IL18	ENSG00000150782	11	112024407	rs11606049	11	112033129	T	C	-0.0656149	0.154315	0.67069	0.45084	0.506581
blood_eQTLgen_SMR	motor	IL18	ENSG00000150782	11	112024407	rs11606049	11	112033129	T	C	-0.0726881	0.131586	0.580676	0.755713	0.54358
Nerve_Tibial	composite	IL18	ENSG00000150782	11	112013974	rs1293344	11	112037384	G	A	-0.0582483	0.0948174	0.539003	0.539003	0.548893
blood_mcrae_SMR	AAO	IL18	cg26534425	11	112034925	rs10891343	11	112080384	T	C	-0.109898	0.468063	0.814369	0.957349	0.556476
Nerve_Tibial	moca	IL18	ENSG00000150782	11	112013974	rs1293344	11	112037384	G	A	-0.372736	0.326205	0.253186	0.253186	0.564774
Muscle_Skeletal	mmse	IL18	ENSG00000150782	11	112013974	rs11606049	11	112033129	T	C	0.00344702	0.169845	0.983808	0.343404	0.565975
Muscle_Skeletal	moca	IL18	ENSG00000150782	11	112013974	rs11606049	11	112033129	T	C	-0.0523321	0.491721	0.915244	0.909276	0.595562
Nerve_Tibial	PD_risk	IL18	ENSG00000150782	11	112013974	rs1293344	11	112037384	G	A	0.0135541	0.0480453	0.777859	0.884432	0.642869
blood_mcrae_SMR	motor	IL18	cg26534425	11	112034925	rs10891343	11	112080384	T	C	0.0942511	0.186859	0.613983	0.613983	0.712355
Nerve_Tibial	cognitive	IL18	ENSG00000150782	11	112013974	rs1293344	11	112037384	G	A	0.0835888	0.0811631	0.303063	0.303063	0.71636
blood_mcrae_SMR	AAO	IL18	cg11304234	11	112034801	rs10891343	11	112080384	T	C	-0.10186	0.433775	0.814347	0.814347	0.727075
blood_mcrae	PD_risk	IL18	cg11304234	11	112034801	rs10891343	11	112080384	T	C	0.00900158	0.0890789	0.919509	0.969582	0.735934
blood_eQTLgen_SMR	AAO	IL18	ENSG00000150782	11	112024407	rs11606049	11	112033129	T	C	0.354355	0.337915	0.294338	0.503601	0.772409
Nerve_Tibial	AAO	IL18	ENSG00000150782	11	112013974	rs1293344	11	112037384	G	A	-0.306561	0.215205	0.1543	0.1543	0.800485
blood_mcrae_SMR	composite	IL18	cg11304234	11	112034801	rs10891343	11	112080384	T	C	0.202423	0.204651	0.322608	0.322608	0.809431
Muscle_Skeletal	composite	IL18	ENSG00000150782	11	112013974	rs11606049	11	112033129	T	C	0.0636533	0.149921	0.671144	0.578126	0.811684
blood_mcrae_SMR	motor	IL18	cg11304234	11	112034801	rs10891343	11	112080384	T	C	0.0873575	0.173093	0.61378	0.61378	0.849768
Muscle_Skeletal	AAO	IL18	ENSG00000150782	11	112013974	rs11606049	11	112033129	T	C	-0.343762	0.330726	0.298611	0.5359	0.861744
Muscle_Skeletal	motor	IL18	ENSG00000150782	11	112013974	rs11606049	11	112033129	T	C	0.0705151	0.127968	0.58161	0.843361	0.885197
blood_mcrae	PD_risk	IL1B	cg02596281	2	113595614	rs6735739	2	113609886	T	C	0.0353914	0.0387108	0.360585	0.101847	0.150637
brain_mMeta	PD_risk	IL1B	cg01290568	2	113593859	rs12621220	2	113598255	T	C	-0.0589408	0.052647	0.262906	0.262906	0.158961
blood_mcrae	PD_risk	IL1B	cg18635064	2	113595816	rs12621220	2	113598255	T	C	0.0222744	0.0194898	0.253091	0.123169	0.188052
blood_mcrae	PD_risk	IL1B	cg18773937	2	113594611	rs1143627	2	113594387	G	A	0.0676663	0.0714619	0.343697	0.112001	0.209222
blood_mcrae	PD_risk	IL1B	cg15836722	2	113593785	rs6735739	2	113609886	T	C	0.0598204	0.0657055	0.362595	0.133047	0.243109
blood_eQTLgen_SMR	motor	IL1B	ENSG00000125538	2	113590904	rs6542082	2	113464709	G	A	0.112361	0.551187	0.838468	0.838468	0.370853
blood_eQTLgen_SMR	AAO	IL1B	ENSG00000125538	2	113590904	rs6542082	2	113464709	G	A	0.283166	1.42085	0.842033	0.842033	0.375912
blood_mcrae_SMR	cognitive	IL1B	cg15836722	2	113593785	rs6735739	2	113609886	T	C	0.0610325	0.144116	0.671934	0.671934	0.46051
blood_mcrae_SMR	cognitive	IL1B	cg02596281	2	113595614	rs6735739	2	113609886	T	C	0.0361085	0.085186	0.671655	0.268124	0.481685
brain_mMeta_SMR	cognitive	IL1B	cg01290568	2	113593859	rs12621220	2	113598255	T	C	-0.104735	0.111328	0.346817	0.346817	0.487638
blood_mcrae_SMR	cognitive	IL1B	cg18773937	2	113594611	rs1143627	2	113594387	G	A	0.09342	0.156715	0.551099	0.551099	0.488122
blood_eQTLgen	PD_risk	IL1B	ENSG00000125538	2	113590904	rs6542082	2	113464709	G	A	-0.270921	0.300329	0.367015	0.623957	0.581809
blood_mcrae_SMR	composite	IL1B	cg18773937	2	113594611	rs1143627	2	113594387	G	A	0.00150596	0.184278	0.99348	0.99348	0.68467
blood_mcrae_SMR	AAO	IL1B	cg02596281	2	113595614	rs6735739	2	113609886	T	C	0.0951682	0.201025	0.635918	0.642136	0.693388
blood_eQTLgen_SMR	composite	IL1B	ENSG00000125538	2	113590904	rs6542082	2	113464709	G	A	0.41922	0.649119	0.51839	0.51839	0.718369
blood_mcrae_SMR	cognitive	IL1B	cg18635064	2	113595816	rs12621220	2	113598255	T	C	0.0395807	0.0414677	0.339833	0.868111	0.729795
brain_mMeta_SMR	motor	IL1B	cg01290568	2	113593859	rs12621220	2	113598255	T	C	0.0195462	0.109739	0.858633	0.858633	0.738787
brain_mMeta_SMR	cognitive	IL1B	cg20157753	2	113594343	rs12621220	2	113598255	T	C	-0.0947077	0.100383	0.345443	0.345443	0.748123
blood_mcrae_SMR	composite	IL1B	cg15836722	2	113593785	rs6735739	2	113609886	T	C	0.00837635	0.168141	0.960268	0.960268	0.779577
blood_mcrae_SMR	AAO	IL1B	cg15836722	2	113593785	rs6735739	2	113609886	T	C	0.160858	0.340167	0.636298	0.636298	0.793632
blood_eQTLgen_SMR	cognitive	IL1B	ENSG00000125538	2	113590904	rs6542082	2	113464709	G	A	-0.319818	0.555734	0.564961	0.564961	0.793725
brain_mMeta_SMR	AAO	IL1B	cg01290568	2	113593859	rs12621220	2	113598255	T	C	0.0303955	0.265159	0.908738	0.908738	0.806276
brain_mMeta_SMR	motor	IL1B	cg20157753	2	113594343	rs12621220	2	113598255	T	C	0.0176747	0.0992224	0.858619	0.858619	0.833475
blood_mcrae_SMR	AAO	IL1B	cg18635064	2	113595816	rs12621220	2	113598255	T	C	-0.0114868	0.100185	0.908718	0.514938	0.835568
brain_mMeta	PD_risk	IL1B	cg20157753	2	113594343	rs12621220	2	113598255	T	C	-0.0532976	0.0474144	0.260979	0.290627	0.87915
blood_mcrae_SMR	AAO	IL1B	cg18773937	2	113594611	rs1143627	2	113594387	G	A	0.107706	0.370651	0.771369	0.771369	0.882035
brain_mMeta_SMR	AAO	IL1B	cg20157753	2	113594343	rs12621220	2	113598255	T	C	0.0274853	0.239762	0.908734	0.908734	0.89958
blood_mcrae_SMR	motor	IL1B	cg18635064	2	113595816	rs12621220	2	113598255	T	C	-0.00738671	0.0414505	0.858561	0.283391	0.904694
brain_mMeta_SMR	composite	IL1B	cg20157753	2	113594343	rs12621220	2	113598255	T	C	0.0738299	0.116486	0.526204	0.526204	0.9176
blood_mcrae_SMR	motor	IL1B	cg18773937	2	113594611	rs1143627	2	113594387	G	A	0.0751064	0.15827	0.635111	0.635111	0.925882
blood_mcrae_SMR	composite	IL1B	cg02596281	2	113595614	rs6735739	2	113609886	T	C	0.00495567	0.0994754	0.960267	0.815215	0.926133
brain_mMeta_SMR	composite	IL1B	cg01290568	2	113593859	rs12621220	2	113598255	T	C	0.0816471	0.128985	0.526737	0.526737	0.936015
blood_mcrae_SMR	motor	IL1B	cg15836722	2	113593785	rs6735739	2	113609886	T	C	0.0733934	0.145839	0.614788	0.614788	0.961927
blood_mcrae_SMR	motor	IL1B	cg02596281	2	113595614	rs6735739	2	113609886	T	C	0.0434215	0.0861721	0.614337	0.841413	0.981457
blood_mcrae_SMR	composite	IL1B	cg18635064	2	113595816	rs12621220	2	113598255	T	C	-0.0308553	0.0484291	0.524045	0.943492	0.996479
brain_mMeta_SMR	cognitive	NLRP3	cg11422335	1	247611517	rs112819557	1	247611514	C	T	0.186163	0.137198	0.174815	0.2463	-9999
brain_mMeta_SMR	composite	NLRP3	cg11422335	1	247611517	rs112819557	1	247611514	C	T	-0.210703	0.160315	0.188744	0.205979	-9999
brain_mMeta_SMR	motor	NLRP3	cg11422335	1	247611517	rs112819557	1	247611514	C	T	-0.143314	0.136285	0.292996	0.409647	-9999
Whole Brain meta-analysis mQTL	PD_risk	NLRP3	cg11422335	1	247611517	rs112819557	1	247611514	C	T	-0.034924	0.0667501	0.600832	0.755972	-9999
brain_mMeta_SMR	AAO	NLRP3	cg11422335	1	247611517	rs112819557	1	247611514	C	T	0.106925	0.333101	0.748212	0.748212	-9999
Whole Blood mQTL	PD_risk	NLRP3	cg26112639	1	247580106	rs61841185	1	247596954	A	G	-0.137573	0.0709647	0.0525489	0.09292	0.0099252
Whole Blood mQTL	PD_risk	NLRP3	cg14413862	1	247582066	rs12128192	1	247594871	T	C	-0.295793	0.116179	0.010896	0.010896	0.0122013
Whole Blood mQTL	PD_risk	NLRP3	cg21806273	1	247578953	rs3738447	1	247588960	A	G	0.128666	0.103251	0.212708	0.442679	0.0435561
Whole Blood mQTL	PD_risk	NLRP3	cg07313373	1	247579131	rs78148018	1	247596321	G	A	0.0262285	0.0660316	0.691211	0.583588	0.0458651
blood_mcrae_SMR	cognitive	NLRP3	cg21806273	1	247578953	rs3738447	1	247588960	A	G	-0.0163407	0.201921	0.935501	0.935501	0.0776167
blood_mcrae_SMR	motor	NLRP3	cg14413862	1	247582066	rs947181	1	247585213	G	A	0.432575	0.241174	0.072874	0.072874	0.098368
Whole_Blood	mmse	NLRP3	ENSG00000162711	1	247579458	rs56285508	1	247554488	T	G	0.0955173	0.294531	0.745709	0.745709	0.123852
brain_mMeta_SMR	AAO	NLRP3	cg09226051	1	247611502	rs11577510	1	247611460	G	C	-0.180314	0.20946	0.389318	0.389318	0.135512
Whole_Blood	updrs3	NLRP3	ENSG00000162711	1	247579458	rs56285508	1	247554488	T	G	-0.186789	0.167753	0.265502	0.265502	0.15034
blood_mcrae_SMR	composite	NLRP3	cg14413862	1	247582066	rs947181	1	247585213	G	A	0.251743	0.271486	0.353782	0.353782	0.174286
Whole Blood eQTL GTEx	PD_risk	NLRP3	ENSG00000162711	1	247579458	rs56285508	1	247554488	T	G	0.101354	0.110965	0.361037	0.361037	0.175635
brain_mMeta_SMR	cognitive	NLRP3	cg25602756	1	247611881	rs112819557	1	247611514	C	T	0.183869	0.135457	0.174657	0.428269	0.188606
brain_mMeta_SMR	cognitive	NLRP3	cg19023876	1	247611931	rs112819557	1	247611514	C	T	0.191448	0.141215	0.175187	0.426357	0.193016
blood_eQTLgen_SMR	motor	NLRP3	ENSG00000162711	1	247595934	rs4925547	1	247612435	T	A	-0.0543419	0.139246	0.696345	0.774666	0.222126
brain_mMeta_SMR	AAO	NLRP3	cg12280471	1	247587794	rs10925031	1	247616043	A	G	0.0563661	0.258889	0.827645	0.827645	0.263002
blood_mcrae_SMR	composite	NLRP3	cg21806273	1	247578953	rs3738447	1	247588960	A	G	0.0946075	0.236704	0.689387	0.689387	0.281377
blood_mcrae_SMR	AAO	NLRP3	cg05396897	1	247611448	rs10802501	1	247612202	A	T	-0.0844286	0.0981903	0.389873	0.168543	0.282903
blood_mcrae_SMR	AAO	NLRP3	cg26112639	1	247580106	rs61841185	1	247596954	A	G	-0.443338	0.351038	0.206613	0.206613	0.305437
Whole Blood mQTL	PD_risk	NLRP3	cg18183941	1	247578552	rs2027432	1	247578441	A	G	-0.0129526	0.0918004	0.887795	0.630997	0.305756
blood_mcrae_SMR	AAO	NLRP3	cg21806273	1	247578953	rs3738447	1	247588960	A	G	-0.267585	0.483931	0.580304	0.580304	0.310711
blood_eQTLgen_SMR	AAO	NLRP3	ENSG00000162711	1	247595934	rs4925547	1	247612435	T	A	-0.433743	0.334689	0.194989	0.337035	0.314964
blood_mcrae_SMR	cognitive	NLRP3	cg26112639	1	247580106	rs78148018	1	247596321	G	A	-0.187677	0.184152	0.308136	0.308136	0.335399
blood_mcrae_SMR	cognitive	NLRP3	cg14413862	1	247582066	rs947181	1	247585213	G	A	-0.0155953	0.230045	0.945951	0.945951	0.34096
blood_mcrae_SMR	cognitive	NLRP3	cg07313373	1	247579131	rs78148018	1	247596321	G	A	-0.136778	0.13336	0.305066	0.305066	0.348062
brain_mMeta_SMR	composite	NLRP3	cg19023876	1	247611931	rs112819557	1	247611514	C	T	-0.216685	0.165	0.189102	0.462466	0.351348
Whole_Blood	motor	NLRP3	ENSG00000162711	1	247579458	rs56285508	1	247554488	T	G	-0.0618623	0.207356	0.765445	0.765445	0.353375
blood_mcrae_SMR	AAO	NLRP3	cg07313373	1	247579131	rs78148018	1	247596321	G	A	0.00314114	0.322595	0.992231	0.992231	0.374019
brain_mMeta_SMR	composite	NLRP3	cg25602756	1	247611881	rs112819557	1	247611514	C	T	-0.208106	0.158285	0.188592	0.305456	0.374908
blood_mcrae_SMR	AAO	NLRP3	cg18126557	1	247611842	rs10802501	1	247612202	A	T	-0.161566	0.188162	0.390534	0.079659	0.403854
blood_mcrae_SMR	cognitive	NLRP3	cg18183941	1	247578552	rs2027432	1	247578441	A	G	-0.117277	0.173666	0.499485	0.499485	0.433058
Whole_Blood	composite	NLRP3	ENSG00000162711	1	247579458	rs56285508	1	247554488	T	G	-0.31262	0.245352	0.202604	0.202604	0.443241
brain_mMeta_SMR	AAO	NLRP3	cg18126557	1	247611842	rs10802504	1	247613630	C	T	0.126808	0.192165	0.509322	0.509322	0.459675
blood_mcrae_SMR	motor	NLRP3	cg21806273	1	247578953	rs3738447	1	247588960	A	G	0.0742024	0.203737	0.715704	0.715704	0.485144
brain_mMeta_SMR	cognitive	NLRP3	cg12280471	1	247587794	rs10925031	1	247616043	A	G	-0.0628792	0.10557	0.551433	0.551433	0.49302
brain_mMeta_SMR	cognitive	NLRP3	cg18126557	1	247611842	rs10802504	1	247613630	C	T	-0.00936269	0.078303	0.904824	0.723968	0.493131
brain_mMeta_SMR	motor	NLRP3	cg09226051	1	247611502	rs11577510	1	247611460	G	C	-0.0584003	0.0818362	0.475459	0.475459	0.52621
blood_mcrae_SMR	motor	NLRP3	cg18183941	1	247578552	rs2027432	1	247578441	A	G	0.140405	0.175199	0.422899	0.422899	0.527129
blood_mcrae_SMR	composite	NLRP3	cg18183941	1	247578552	rs2027432	1	247578441	A	G	0.185924	0.204202	0.362562	0.362562	0.532473
Whole Brain meta-analysis mQTL	PD_risk	NLRP3	cg12280471	1	247587794	rs10925031	1	247616043	A	G	-0.0175709	0.0510701	0.730805	0.730805	0.53539
Whole Blood eQTL eQTLgen	PD_risk	NLRP3	ENSG00000162711	1	247595934	rs4925547	1	247612435	T	A	0.0468812	0.0646149	0.468116	0.493415	0.552551
blood_mcrae_SMR	AAO	NLRP3	cg18183941	1	247578552	rs2027432	1	247578441	A	G	0.0551409	0.448981	0.902255	0.902255	0.580763
brain_mMeta_SMR	motor	NLRP3	cg19023876	1	247611931	rs112819557	1	247611514	C	T	-0.147383	0.140227	0.293246	0.434443	0.641103
blood_mcrae_SMR	composite	NLRP3	cg07313373	1	247579131	rs78148018	1	247596321	G	A	0.159009	0.156131	0.308471	0.308471	0.659432
blood_mcrae_SMR	composite	NLRP3	cg26112639	1	247580106	rs78148018	1	247596321	G	A	0.218181	0.215576	0.311499	0.311499	0.663428
brain_mMeta_SMR	composite	NLRP3	cg18126557	1	247611842	rs10802504	1	247613630	C	T	-0.0375297	0.0918797	0.682932	0.912372	0.665527
blood_mcrae_SMR	motor	NLRP3	cg05396897	1	247611448	rs10802501	1	247612202	A	T	-0.0369742	0.038605	0.338186	0.825794	0.666885
brain_mMeta_SMR	motor	NLRP3	cg25602756	1	247611881	rs112819557	1	247611514	C	T	-0.141548	0.134576	0.292889	0.383638	0.67961
blood_mcrae_SMR	AAO	NLRP3	cg14413862	1	247582066	rs12128192	1	247594871	T	C	-0.910082	0.52989	0.0858894	0.0858894	0.689581
Whole Brain meta-analysis mQTL	PD_risk	NLRP3	cg18126557	1	247611842	rs10802504	1	247613630	C	T	-0.0199698	0.0372997	0.592381	0.663863	0.748768
Whole Blood mQTL	PD_risk	NLRP3	cg18126557	1	247611842	rs10802501	1	247612202	A	T	-0.0190886	0.037742	0.613022	0.967946	0.752914
blood_mcrae_SMR	motor	NLRP3	cg18126557	1	247611842	rs10802501	1	247612202	A	T	-0.0707552	0.0740038	0.33902	0.769334	0.76602
Whole Blood mQTL	PD_risk	NLRP3	cg05396897	1	247611448	rs10802501	1	247612202	A	T	-0.00997502	0.0197132	0.612851	0.942141	0.776816
blood_eQTLgen_SMR	composite	NLRP3	ENSG00000162711	1	247595934	rs4925547	1	247612435	T	A	0.0515416	0.161072	0.748975	0.695469	0.781857
brain_mMeta_SMR	AAO	NLRP3	cg25602756	1	247611881	rs112819557	1	247611514	C	T	0.105607	0.32899	0.748207	0.190488	0.78442
Whole_Blood	AAO	NLRP3	ENSG00000162711	1	247579458	rs56285508	1	247554488	T	G	0.386314	0.536929	0.47184	0.47184	0.815695
brain_mMeta_SMR	composite	NLRP3	cg12280471	1	247587794	rs10925031	1	247616043	A	G	0.139014	0.12532	0.267314	0.267314	0.841486
brain_mMeta_SMR	motor	NLRP3	cg18126557	1	247611842	rs10802504	1	247613630	C	T	-0.0698969	0.0791906	0.37743	0.659137	0.863618
blood_mcrae_SMR	composite	NLRP3	cg05396897	1	247611448	rs10802501	1	247612202	A	T	-0.0552105	0.0450663	0.22054	0.648015	0.866003
Whole Brain meta-analysis mQTL	PD_risk	NLRP3	cg09226051	1	247611502	rs11577510	1	247611460	G	C	-0.0153317	0.0417219	0.713265	0.672082	0.87101
blood_mcrae_SMR	motor	NLRP3	cg07313373	1	247579131	rs78148018	1	247596321	G	A	0.105811	0.132496	0.424523	0.424523	0.872819
blood_mcrae_SMR	motor	NLRP3	cg26112639	1	247580106	rs78148018	1	247596321	G	A	0.145186	0.182504	0.426308	0.426308	0.874188
brain_mMeta_SMR	motor	NLRP3	cg12280471	1	247587794	rs10925031	1	247616043	A	G	0.16035	0.108587	0.139756	0.139756	0.877421
brain_mMeta_SMR	composite	NLRP3	cg09226051	1	247611502	rs11577510	1	247611460	G	C	-0.114114	0.0964669	0.236836	0.236836	0.883615
blood_mcrae_SMR	cognitive	NLRP3	cg05396897	1	247611448	rs10802501	1	247612202	A	T	0.0336671	0.0385361	0.382308	0.682148	0.895521
brain_mMeta_SMR	AAO	NLRP3	cg19023876	1	247611931	rs112819557	1	247611514	C	T	0.10996	0.342574	0.748224	0.839895	0.897833
blood_mcrae_SMR	cognitive	NLRP3	cg18126557	1	247611842	rs10802501	1	247612202	A	T	0.0644265	0.0738502	0.382993	0.432246	0.923899
Whole_Blood	cognitive	NLRP3	ENSG00000162711	1	247579458	rs56285508	1	247554488	T	G	0.328978	0.211911	0.120559	0.120559	0.929846
blood_mcrae_SMR	composite	NLRP3	cg18126557	1	247611842	rs10802501	1	247612202	A	T	-0.105653	0.0864845	0.221844	0.453969	0.931304
blood_eQTLgen_SMR	cognitive	NLRP3	ENSG00000162711	1	247595934	rs4925547	1	247612435	T	A	-0.093237	0.13801	0.499306	0.69238	0.953292
brain_mMeta_SMR	cognitive	NLRP3	cg09226051	1	247611502	rs11577510	1	247611460	G	C	0.0849572	0.082208	0.301397	0.301397	0.957383
Whole Brain meta-analysis mQTL	PD_risk	NLRP3	cg19023876	1	247611931	rs112819557	1	247611514	C	T	-0.0359155	0.068654	0.600879	0.713896	0.968388
Whole Brain meta-analysis mQTL	PD_risk	NLRP3	cg25602756	1	247611881	rs112819557	1	247611514	C	T	-0.0344936	0.065924	0.600812	0.884278	0.975053
Whole Blood mQTL	PD_risk	PYCARD	cg07461837	16	31214880	rs8056505	16	31214898	C	T	-0.0629458	0.0398623	0.114318	0.000323858	0.0191169
brain_mMeta_SMR	motor	PYCARD	cg07461837	16	31214880	rs7186832	16	31230463	T	C	0.0464035	0.143204	0.74591	0.74591	0.099398
brain_mMeta_SMR	composite	PYCARD	cg07461837	16	31214880	rs7186832	16	31230463	T	C	-0.0572703	0.166215	0.730429	0.730429	0.12099
Whole Brain meta-analysis mQTL	PD_risk	PYCARD	cg07461837	16	31214880	rs7186832	16	31230463	T	C	-0.113631	0.0726106	0.117598	0.117598	0.153677
brain_mMeta_SMR	motor	PYCARD	cg27615603	16	31213045	rs60660286	16	31275374	G	T	0.0337643	0.106016	0.750118	0.750118	0.163562
Whole Brain meta-analysis mQTL	PD_risk	PYCARD	cg09055507	16	31212822	rs2735393	16	31196105	T	C	-0.094274	0.0527659	0.0739944	0.0258295	0.19569
Whole Brain meta-analysis mQTL	PD_risk	PYCARD	cg27615603	16	31213045	rs60660286	16	31275374	G	T	-0.0864345	0.0547503	0.114404	0.114404	0.203239
brain_mMeta_SMR	composite	PYCARD	cg27615603	16	31213045	rs60660286	16	31275374	G	T	-0.0177733	0.124151	0.886164	0.886164	0.267841
brain_mMeta_SMR	motor	PYCARD	cg09055507	16	31212822	rs4889537	16	31203529	G	C	0.0310877	0.104796	0.766733	0.766733	0.271189
blood_mcrae_SMR	AAO	PYCARD	cg07461837	16	31214880	rs8056505	16	31214898	C	T	0.241778	0.199817	0.226278	0.0473031	0.362938
brain_mMeta_SMR	composite	PYCARD	cg09055507	16	31212822	rs4889537	16	31203529	G	C	-0.0355797	0.121618	0.769863	0.769863	0.365953
brain_mMeta_SMR	AAO	PYCARD	cg27615603	16	31213045	rs60660286	16	31275374	G	T	0.513942	0.279489	0.0659348	0.0659348	0.419451
blood_mcrae_SMR	composite	PYCARD	cg07461837	16	31214880	rs8056505	16	31214898	C	T	-0.0355018	0.0937922	0.705048	0.87444	0.439855
blood_mcrae_SMR	cognitive	PYCARD	cg07461837	16	31214880	rs8056505	16	31214898	C	T	0.0295184	0.0802544	0.713014	0.802481	0.449821
brain_mMeta_SMR	cognitive	PYCARD	cg07461837	16	31214880	rs7186832	16	31230463	T	C	0.0533574	0.142298	0.707683	0.707683	0.532456
blood_mcrae_SMR	motor	PYCARD	cg07461837	16	31214880	rs8056505	16	31214898	C	T	0.0218853	0.0807904	0.786475	0.69784	0.583998
brain_mMeta_SMR	AAO	PYCARD	cg09055507	16	31212822	rs2735393	16	31196105	T	C	0.29297	0.259813	0.25948	0.25948	0.711582
brain_mMeta_SMR	cognitive	PYCARD	cg09055507	16	31212822	rs4889537	16	31203529	G	C	0.0264052	0.104083	0.799733	0.799733	0.792412
brain_mMeta_SMR	cognitive	PYCARD	cg27615603	16	31213045	rs60660286	16	31275374	G	T	0.0208671	0.106348	0.844442	0.844442	0.842311
brain_mMeta_SMR	AAO	PYCARD	cg07461837	16	31214880	rs7186832	16	31230463	T	C	0.461902	0.361003	0.200723	0.200723	0.84959

### Sheet: S_table 6
Supplementary Table 6. GP2 study population for the role of common variants in NLRP3 inflammasome genes
Cohort	N		Male, N (%)	status
	Total	Controls/cases
SAS	331	212	143 (67.45%)	control
		119	80 (67.23%)	case
MDE	263	41	32 (76.19%)	control
		221	139 (62.90%)	case
EAS	4168	2558	1862 (72.79%)	control
		1610	886 (55.03%)	case
CAS	604	299	147 (49.16%)	control
		305	157 (51.48%)	case
CAH	897	371	182 (49.06%)	control
		526	285 (54.18%)	case
AMR	541	167	80 (47.90%)	control
		374	212 (56.68%)	case
AJ	2194	1163	613 (54.43%)	control
		1031	719 (69.74%)	case
AFR	2721	1718	865 (50.35%)	control
		1003	666 (66.40%)	case
South Asian (SAS), Middle Eastern (MDE), East Asian (EAS), Central Asian (CAS), Complex Admixture History (CAH), Admixed American/Latin American (AMR), Ashkenazi Jews (AJ), African (AFR)
